# Multiple Introductions of SARS-CoV-2 Alpha and Delta Variants into White-Tailed Deer in Pennsylvania

**DOI:** 10.1101/2022.02.17.22270679

**Authors:** Andrew D. Marques, Scott Sherrill-Mix, John K. Everett, Hriju Adhikari, Shantan Reddy, Julie C. Ellis, Haley Zeliff, Sabrina S. Greening, Carolyn C. Cannuscio, Katherine M. Strelau, Ronald G. Collman, Brendan J. Kelly, Kyle G. Rodino, Frederic D. Bushman, Roderick B. Gagne, Eman Anis

## Abstract

The SARS-CoV-2 pandemic likely began by viral spillover from animals to humans^1-3^; today multiple animal species are known to be susceptible to infection^4-8^. White-tailed deer, *Odocoileus virginianus* are infected in North America at substantial levels^9-11^, and genomic data suggests that a variant in deer may have spilled back to humans^12,13^. Here we characterize SARS-CoV-2 in deer from Pennsylvania (PA) sampled during fall and winter 2021. Of 123 nasal swab samples analyzed by RT-qPCR, 20 (16.3%) were positive for SARS-CoV-2. Seven whole-genome sequences were obtained, together with six more partial spike sequences. These annotated as alpha and delta variants, the first reported observations of these lineages in deer, documenting multiple new jumps from humans to deer. The alpha lineage persisted in deer after its displacement by delta in humans, and deer-derived alpha variants diverged significantly from those in humans, consistent with a distinctive evolutionary trajectory in deer.
