## Supplementary material for "Multiple Introductions of SARS-CoV-2 Alpha and Delta Variants into White-Tailed Deer in Pennsylvania": Suppl Table 1

### Sheet: TableS1
Table S1. SARS-CoV-2 prevalence estimates stratified by sex, age, sampling region, and cause of death
	Category	Total	Positives	Mean	Lower 95% Interval	Upper 95% Interval
Sex	Male	74	14	0.189189	0.110891	0.300395
	Female	49	6	0.122449	0.0507753	0.254634
Age	Fawn	18	1	0.0555556	0.00290686	0.29375
	Yearling	22	1	0.0454545	0.00237732	0.248843
	Adult	81	17	0.209877	0.130376	0.317417
	Unknown Age	2	1	0.5	0.0945312	0.905469
Region	NER	30	11	0.366667	0.205428	0.56092
	NCR	5	0	0	0	0.537056
	NWR	18	4	0.222222	0.0737231	0.480814
	SER	31	1	0.0322581	0.00168618	0.185106
	SCR	32	3	0.09375	0.0245297	0.261666
	SWR	5	0	0	0	0.537056
Cause of Death	Hunter Harvested	79	12	0.151899	0.0843021	0.254248
	Road Kill	24	7	0.291667	0.134382	0.512476
	Unkown Cause of Death	20	1	0.05	0.00261556	0.269444
