## Supplementary material for "Multiple Introductions of SARS-CoV-2 Alpha and Delta Variants into White-Tailed Deer in Pennsylvania": Suppl Table 2

### Sheet: TableS2
Table S2. Results of qPCR and sequencing analysis
VSP	WFID	Lab ID #	County Location	Region	Cause of death	Date of collection	Sample type	Gender	Age	Species	N1 Ct	N2 Ct	Xeno Ct	Variant	Lineage	Whole Genome Sequenced?	Nested PCR Sequenced?	GenBank
	WF21-0000587	1	Lycoming	NCR	Hunter Harvested	2021-10-26	nasal swab	F	Adult	WTD	Undetermined	Undetermined	33.42
	WF21-0000588	2	Montour	NER	Hunter Harvested	2021-10-26	nasal swab	M	Adult	WTD	Undetermined	Undetermined	33.7857
	WF21-0000589	3	Lycoming	NCR	Hunter Harvested	2021-10-26	nasal swab	F	Adult	WTD	Undetermined	Undetermined	33.2734
VSP3514	WF21-0000591	4	Venango	NWR	Hunter Harvested	2021-10-14	Nasal Swab	M	Adult	WTD	25.5956	26.8387	33.5886	Delta	AY.103	Yes		OM570187
	WF21-0000727	5	Snyder	SCR	Unknown	2021-10-20	Nasal Swab	M	Adult	WTD	Undetermined	Undetermined	32.8657
VSP3608	WF21-0000728	6	Erie	NWR	Road Kill	2021-10-05	Nasal Swab	M	Adult	WTD	38.8225	39.1579	32.9855
	WF21-0000729	7	Lawrence	NWR	Road Kill	2021-10-22	Nasal Swab	F	Fawn	WTD	Undetermined	Undetermined	33.1819
VSP3609	WF21-0000730	8	Lawrence	NWR	Unknown	2021-10-08	Nasal Swab	M	Adult	WTD	37.4353	38.587	32.7235	Delta			Yes	ON350844
	WF21-0000718	9	Chester	SER	Hunter Harvested	2021-10-19	Nasal Swab	M	Adult	WTD	Undetermined	Undetermined	33.3263
	WF21-0000719	10	Dauphin	SER	Hunter Harvested	2021-10-12	Nasal Swab	F	Adult	WTD	Undetermined	Undetermined	33.0512
VSP3515	WF21-0000720	11	Luzerne	NER	Road Kill	2021-10-28	Nasal Swab	M	Adult	WTD	15.8081	15.2873	32.9698	Delta	AY.5	Yes		OM570188
VSP3516	WF21-0000721	12	Luzerne	NER	Road Kill	2021-10-22	Nasal Swab	M	Adult	WTD	16.8108	15.1019	33.002	Alpha	B.1.1.7	Yes		OM570189
VSP3605	WF21-0000722	13	Pike	NER	Hunter Harvested	2021-10-22	Nasal Swab	M	Adult	WTD	36.3743	40.1648	32.9167
VSP3606	WF21-0000723	14	Pike	NER	Hunter Harvested	2021-10-23	Nasal Swab	F	Adult	WTD	36.9072	38.3417	32.8085
VSP3607	WF21-0000724	15	Luzerne	NER	Road Kill	2021-10-20	Nasal Swab	F	Adult	WTD	38.924	37.5872	32.8977	Delta			Yes	ON350843
	WF21-0000725	16	Pike	NER	Hunter Harvested	2021-10-15	Nasal Swab	F	Adult	WTD	Undetermined	Undetermined	33.2813
	WF21-0000726	17	Juniata	SCR	Hunter Harvested	2021-10-20	Nasal Swab 726	F	Yearling	WTD	Undetermined	Undetermined	32.8494
	WF21-0000731	18	Venango	NWR	Hunter Harvested	2021-10-25	Nasal Swab 731	M	Yearling	WTD	Undetermined	Undetermined	33.2709
	WF21-0000732	19	Crawford	NWR	Hunter Harvested	2021-10-19	Nasal Swab 732	M	Adult	WTD	Undetermined	Undetermined	33.424
	WF21-0000733	20	Crawford	NWR	Hunter Harvested	2021-10-02	Nasal Swab 733	F	Unknown	WTD	Undetermined	Undetermined	33.0244
	WF21-0000734	21	Jefferson	NWR	Hunter Harvested	2021-10-18	Nasal Swab 734	F	Adult	WTD	Undetermined	Undetermined	34.7935
VSP3517	WF21-0001717	22	Erie	NWR	Hunter Harvested	2021-11-01	PBS Swab 1717	M	Unknown	WTD	19.9552	21.9838	33.8078	Delta	AY.103	Yes		OM570190
	WF21-0001719	23	Crawford	NWR	Unknown	2021-11-03	PBS Swab 1719	M	Yearling	WTD	Undetermined	Undetermined	32.4023
	WF21-0001716	24	Jefferson	NWR	Unknown	2021-11-05	PBS Swab 1716	F	Adult	WTD	Undetermined	Undetermined	33.3557
	WF21-0002121	25	Lancaster	SER	Hunter Harvested	2021-10-06	PBS Swab 2121	F	Adult	WTD	Undetermined	Undetermined	33.2543
	WF21-0002122	26	York	SCR	Road Kill	2021-11-06	PBS Swab 2122	M	Adult	WTD	Undetermined	Undetermined	33.221
	WF21-0002123	27	York	SCR	Road Kill	2021-11-06	PBS Swab 2123	M	Adult	WTD	Undetermined	Undetermined	32.916
	WF21-0002124	28	York	SCR	Unknown	2021-11-09	PBS Swab 2124	F	Yearling	WTD	Undetermined	Undetermined	32.9074
	WF21-0002125	29	Lancaster	SER	Hunter Harvested	2021-11-08	PBS Swab 2125	F	Yearling	WTD	Undetermined	Undetermined	33.3955
	WF21-0002149	30	Perry	SCR	Unknown	2021-11-16	PBS Swab 2149	M	Yearling	WTD	Undetermined	Undetermined	33.1477
	WF21-0002163	31	Montgomery	SER	Hunter Harvested	2021-11-21	PBS Swab 2163	M	Adult	WTD	Undetermined	Undetermined	33.1883
	WF21-0002335	32	Montgomery	SER	Road Kill	2021-11-23	PBS Swab 2335	F	Fawn	WTD	Undetermined	Undetermined	33.5095
	WF21-0002336	33	Montgomery	SER	Hunter Harvested	2021-11-22	PBS Swab 2336	F	Fawn	WTD	Undetermined	Undetermined	33.6695
	WF21-0002340	34	Columbia	NER	Hunter Harvested	2021-11-05	PBS Swab 2340	M	Adult	WTD	Undetermined	Undetermined	32.992
	WF21-0002341	35	Luzerne	NER	Road Kill	2021-11-21	PBS Swab 2341	M	Adult	WTD	Undetermined	Undetermined	32.8194
VSP3518	WF21-0002342	36	Luzerne	NER	Road Kill	2021-11-04	PBS Swab 2342	M	Adult	WTD	29.5282	33.8363	33.1299	Delta		Yes	Yes	ON350842
	WF21-0004848	37	Lancaster	SER	Road Kill	2021-12-08	PBS Swab 4848	F	Fawn	WTD	Undetermined	Undetermined	33.347
	WF21-0002337	38	Montgomery	SER	Hunter Harvested	2021-11-22	PBS Swab 2337	F	Adult	WTD	Undetermined	Undetermined	33.4355
	WF21-0002338	39	Columbia	NER	Hunter Harvested	2021-11-02	PBS Swab 2338	M	Adult	WTD	Undetermined	Undetermined	33.3921
	WF21-0002339	40	Wayne	NER	Hunter Harvested	2021-11-06	PBS Swab 2339	M	Adult	WTD	Undetermined	Undetermined	33.0684
	WF21-0005169	41	Delaware	SER	Hunter Harvested	2021-12-09	PBS Swab 5169	F	Adult	WTD	Undetermined	Undetermined	33.5985
	WF21-0005175	42	Bucks	SER	Hunter Harvested	2021-12-04	PBS Swab 5175	M	Adult	WTD	Undetermined	Undetermined	33.6178
	WF21-0005176	43	Bucks	SER	Hunter Harvested	2021-12-01	PBS Swab 5176	M	Fawn	WTD	Undetermined	Undetermined	32.2461
	WF21-0005177	44	Bucks	SER	Hunter Harvested	2021-12-02	PBS Swab 5177	M	Fawn	WTD	Undetermined	Undetermined	31.9633
	WF21-0005178	45	Bucks	SER	Hunter Harvested	2021-12-03	PBS Swab 5178	M	Fawn	WTD	Undetermined	Undetermined	31.7763
	WF21-0005179	46	Bucks	SER	Hunter Harvested	2021-12-05	PBS Swab 5179	M	Fawn	WTD	Undetermined	Undetermined	32.2315
	WF21-0005180	47	Bucks	SER	Hunter Harvested	2021-12-06	PBS Swab 5180	M	Yearling	WTD	Undetermined	Undetermined	32.1165
	WF21-0005174	48	Delaware	SER	Hunter Harvested	2021-12-09	PBS Swab 5174	M	Yearling	WTD	Undetermined	Undetermined	32.0758
	WF21-0005170	49	Delaware	SER	Hunter Harvested	2021-12-09	PBS Swab 5170	F	Adult	WTD	Undetermined	Undetermined	31.8961
	WF21-0005171	50	Delaware	SER	Hunter Harvested	2021-12-09	PBS Swab 5171	F	Adult	WTD	Undetermined	Undetermined	32.9122
	WF21-0005173	51	Delaware	SER	Hunter Harvested	2021-12-09	PBS Swab 5173	M	Adult	WTD	Undetermined	Undetermined	32.7921
VSP3612	WF21-0005172	52	Delaware	SER	Hunter Harvested	2021-12-09	PBS Swab 5172	F	Fawn	WTD	35.6023	36.8282	32.7849	Delta			Yes	ON350845
	WF21-0006063	53	Jefferson	NWR	Hunter Harvested	2021-12-02	PBS Swab 6063	M	Yearling	WTD	Undetermined	Undetermined	33.2171
	WF21-0006144	54	Lebanon	SER	Hunter Harvested	2021-12-15	PBS Swab 6144	M	Adult	WTD	Undetermined	Undetermined	33.1875
	WF21-0006025	55	Jefferson	NWR	Unknown	2021-12-02	PBS Swab 6025	F	Fawn	WTD	Undetermined	Undetermined	32.7139
	WF21-0006023	56	Venango	NWR	Hunter Harvested	2021-12-09	PBS Swab 6023	F	Adult	WTD	Undetermined	Undetermined	32.6436
	WF21-0006024	57	Venango	NWR	Hunter Harvested	2021-12-08	PBS Swab 6024	F	Yearling	WTD	Undetermined	Undetermined	32.326
	WF21-0006022	58	Clearfield	NCR	Hunter Harvested	2021-12-02	PBS Swab 6022	F	Adult	WTD	Undetermined	Undetermined	33.4871
	WF21-0006204	59	Bedford	SCR	Hunter Harvested	2021-12-09	PBS Swab 6204	F	Adult	WTD	Undetermined	Undetermined	32.8846
	WF21-0005181	60	Lycoming	NCR	Hunter Harvested	2021-12-13	PBS Swab 5181	F	Adult	WTD	Undetermined	Undetermined	34.055
	WF21-0006203	61	Lancaster	SER	Hunter Harvested	2021-12-03	PBS Swab 6203	M	Adult	WTD	Undetermined	Undetermined	34.152
	WF21-0006145	62	Lancaster	SER	Hunter Harvested	2021-12-15	PBS Swab 6145	F	Adult	WTD	Undetermined	Undetermined	33.0328
	WF21-0006198	63	Blair	SCR	Unknown	2021-11-30	PBS Swab 6198	M	Adult	WTD	Undetermined	Undetermined	33.1885
	WF21-0006199	64	Blair	SCR	Unknown	2021-11-30	PBS Swab 6199	F	Adult	WTD	Undetermined	Undetermined	31.6307
	WF21-0006202	65	Bedford	SCR	Hunter Harvested	2021-12-02	PBS Swab 6202	F	Adult	WTD	Undetermined	Undetermined	33.006
	WF21-0006205	66	Huntingdon	SCR	Hunter Harvested	2021-12-01	PBS Swab 6205	M	Yearling	WTD	Undetermined	Undetermined	31.8997
	WF21-0006206	67	Mifflin	SCR	Hunter Harvested	2021-12-03	PBS Swab 6206	F	Yearling	WTD	Undetermined	Undetermined	31.7485
	WF21-0006207	68	Juniata	SCR	Unknown	2021-11-19	PBS Swab 6207	F	Adult	WTD	Undetermined	Undetermined	31.7567
VSP3613	WF21-0006209	69	York	SCR	Road Kill	2021-11-19	PBS Swab 6209	F	Adult	WTD	38.3854	41.0459	32.7
VSP3614	WF21-0006210	70	Huntingdon	SCR	Hunter Harvested	2021-11-29	PBS Swab 6210	M	Yearling	WTD	34.1915	35.1448	32.048	Delta			Yes	ON350846
	WF21-0006212	71	York	SCR	Unknown	2021-11-19	PBS Swab 6212	M	Adult	WTD	Undetermined	Undetermined	32.3397
	WF21-0006213	72	York	SCR	Unknown	2021-11-16	PBS Swab 6213	M	Adult	WTD	Undetermined	Undetermined	32.4666
	WF21-0006216	73	Bedford	SCR	Hunter Harvested	2021-11-29	PBS Swab 6216	F	Adult	WTD	Undetermined	Undetermined	32.4832
	WF21-0006214	74	Huntingdon	SCR	Hunter Harvested	2021-11-30	PBS Swab 6214	M	Adult	WTD	Undetermined	Undetermined	32.4803
	WF21-0006211	75	Huntingdon	SCR	Hunter Harvested	2021-11-28	PBS Swab 6211	F	Yearling	WTD	Undetermined	Undetermined	32.4652
	WF21-0006208	76	Huntingdon	SCR	Hunter Harvested	2021-11-27	PBS Swab 6208	M	Adult	WTD	Undetermined	Undetermined	32.4316
	WF21-0006215	77	Mifflin	SCR	Hunter Harvested	2021-11-30	PBS Swab 6215	M	Adult	WTD	Undetermined	Undetermined	32.7307
	WF22-0000064	78	Sullivan	NER	Hunter Harvested	2021-12-04	PBS Swab 0064	M	Adult	WTD	Undetermined	Undetermined	32.3062
	WF22-0000065	79	Luzerne	NER	Road Kill	2021-12-27	PBS Swab 0065	M	Yearling	WTD	Undetermined	Undetermined	32.6523
	WF22-0000066	80	Wayne	NER	Hunter Harvested	2021-11-28	PBS Swab 0066	M	Adult	WTD	Undetermined	Undetermined	32.3021
	WF22-0000067	81	Sullivan	NER	Hunter Harvested	2021-12-07	PBS Swab 0067	M	Adult	WTD	Undetermined	Undetermined	32.3654
	WF22-0000068	82	Columbia	NER	Hunter Harvested	2021-12-03	PBS Swab 0068	M	Adult	WTD	Undetermined	Undetermined	32.3909
	WF21-0004266	83	Luzerne	NER	Unknown	2021-12-03	PBS Swab 4266	F	Adult	WTD	Undetermined	Undetermined	32.9544
	WF22-0000070	84	Luzerne	NER	Unknown	2021-12-03	PBS Swab 0070	M	Adult	WTD	Undetermined	Undetermined	33.9948
	WF22-0000071	85	Bradford	NER	Hunter Harvested	2021-12-03	PBS Swab 0071	F	Adult	WTD	Undetermined	Undetermined	33.0757
	WF22-0000072	86	Pike	NER	Hunter Harvested	2021-11-27	PBS Swab 0072	F	Adult	WTD	Undetermined	Undetermined	33.2157
VSP3573	WF22-0000073	87	Wayne	NER	Hunter Harvested	2021-11-27	PBS Swab 0073	M	Adult	WTD	24.4224	26.9629	32.8876	Delta	AY.88	Yes		OM570191
VSP3615	WF22-0000074	88	Wayne	NER	Hunter Harvested	2021-11-27	PBS Swab 0074	M	Adult	WTD	36.9778	37.9352	32.9395	Delta			Yes	ON350847
VSP3616	WF22-0000075	89	Pike	NER	Hunter Harvested	2021-11-29	PBS Swab 0075	M	Adult	WTD	35.5621	39.4114	33.3069
	WF22-0000076	90	Centre	NCR	Hunter Harvested	2021-11-29	PBS Swab 0076	M	Adult	WTD	Undetermined	Undetermined	33.445
VSP3574	WF22-0000077	91	Monroe	NER	Hunter Harvested	2021-11-27	PBS Swab 0077	M	Adult	WTD	17.1442	19.1769	33.5075	Alpha	B.1.1.7	Yes		OM570192
	WF22-0000078	92	Monroe	NER	Hunter Harvested	2021-11-27	PBS Swab 0078	M	Adult	WTD	Undetermined	Undetermined	32.9287
VSP3575	WF22-0000079	93	Monroe	NER	Hunter Harvested	2021-11-28	PBS Swab 0079	M	Adult	WTD	21.6909	23.8882	33.1984	Delta	AY.88	Yes		OM570193
	WF22-0000241	94	Bedford	SCR	Unknown	2022-01-05	PBS Swab 241	F	Adult	WTD	Undetermined	Undetermined	32.9393
	WF22-0000375	95	Perry	SCR	Hunter Harvested	Unknown	PBS Swab 375	M	Fawn	WTD	Undetermined	Undetermined	33.9627
	WF22-0000376	96	Philadelphia	SER	Hunter Harvested	2022-01-20	PBS Swab 376	M	Adult	WTD	Undetermined	Undetermined	33.1753
	WF22-0000377	97	Philadelphia	SER	Hunter Harvested	2022-01-20	PBS Swab 377	M	Adult	WTD	Unfetermined	Undetermined	33.9004
	WF22-0000378	98	Philadelphia	SER	Hunter Harvested	2022-01-20	PBS Swab 378	M	Fawn	WTD	Undetermined	Undetermined	33.2555
	WF22-0000379	99	Philadelphia	SER	Hunter Harvested	2022-01-20	PBS Swab 379	M	Fawn	WTD	Undetermined	Undetermined	33.2127
	WF22-0000380	100	Philadelphia	SER	Hunter Harvested	2022-01-20	PBS Swab 380	M	Fawn	WTD	Undetermined	Undetermined	33.2494
	WF22-0000381	101	Philadelphia	SER	Hunter Harvested	2022-01-20	PBS Swab 381	M	Adult	WTD	Undetermined	Undetermined	32.4423
	WF22-0000382	102	Philadelphia	SER	Hunter Harvested	2022-01-20	PBS Swab 382	M	Adult	WTD	Undetermined	Undetermined	32.846
	WF21-0002332	103	Venango	NWR	Road Kill	2021-11-19	PBS Swab 2332	M	Fawn	WTD	Undetermined	Undetermined	33.536
	WF22-0000453	104	Armstrong	SWR	Road Kill	2021-10-15	PBS Swab 453	F	Adult	WTD	Undetermined	Undetermined	33.3413
	WF22-0000454	105	Westmoreland	SWR	Road Kill	2021-10-14	PBS Swab 454	M	Yearling	WTD	Undetermined	Undetermined	33.883
	WF22-0000455	106	Allegheny	SWR	Hunter Harvested	2021-01-19	PBS Swab 455	F	Adult	WTD	Undetermined	Undetermined	33.6579
	WF22-0000456	107	Allegheny	SWR	Road Kill	2021-01-19	PBS Swab 456	M	Yearling	WTD	Undetermined	Undetermined	33.4493
	WF22-0000457	108	Allegheny	SWR	Road Kill	2022-01-12	PBS Swab 457	M	Adult	WTD	Undetermined	Undetermined	33.2337
	WF22-0000589	109	Huntingdon	SCR	Unknown	2022-03-03	PBS Swab 589	F	Adult	WTD	Undetermined	Undetermined	33.5378
	WF22-0000540	110	Perry	SCR	Road Kill	Unknown	PBS Swab 540	M	Fawn	WTD	Undetermined	Undetermined	34.4384
	WF22-0000539	111	Perry	SCR	Road Kill	Unknown	PBS Swab 539	M	Yearling	WTD	Undetermined	Undetermined	34.1189
	WF22-0000529	112	Venango	NWR	Unknown	2022-02-21	PBS Swab 529	M	Yearling	WTD	Undetermined	Undetermined	33.8987
VSP3617	WF22-000528	113	Venango	NWR	Road Kill	2022-02-11	PBS Swab 528	F	Adult	WTD	35.4624	37.9831	33.6479
	WF22-0000527	114	Butler	NWR	Unknown	2022-02-11	PBS Swab 527	M	Adult	WTD	Undetermined	Undetermined	33.6551
	WF22-0000495	115	Juniata	SCR	Unknown	2022-02-02	PBS Swab 495	M	Fawn	WTD	Undetermined	Undetermined	33.1475
	WF22-0000643	116	Susquehanna	NER	Road Kill	2022-02-24	PBS Swab 643	F	Yearling	WTD	Undetermined	Undetermined	33.3883
	WF22-0000642	117	Luzerne	NER	Road Kill	2022-02-16	PBS Swab 642	M	Yearling	WTD	Undetermined	Undetermined	39.9532
	WF22-0000595	118	Huntingdon	SCR	Unknown	2022-02-25	PBS Swab 595	M	Fawn	WTD	Undetermined	Undetermined	33.6153
VSP3618	WF22-000593	119	Huntingdon	SCR	Hunter Harvested	2021-01-05	PBS Swab 593	F	Adult	WTD	36.9555	40	33.7688
	WF22-0000592	120	York	SCR	Hunter Harvested	2022-01-05	PBS Swab 592	F	Yearling	WTD	Undetermined	Undetermined	33.8282
	WF22-0000591	121	York	SCR	Hunter Harvested	2022-01-10	PBS Swab 591	F	Adult	WTD	Undetermined	Undetermined	33.5468
	WF22-0000590	122	York	SCR	Hunter Harvested	2022-01-10	PBS Swab 590	F	Adult	WTD	Undetermined	Undetermined	33.7735
	WF22-0000644	123	Luzerne	NER	Road Kill	2022-02-22	PBS Swab 644	M	Adult	WTD	Undetermined	Undetermined	34.1836
