## Supplementary material for "Multiple Introductions of SARS-CoV-2 Alpha and Delta Variants into White-Tailed Deer in Pennsylvania": Suppl Table 7

### Sheet: TableS7
Table S7. Deer and human sequences used for time-scale Bayesian maximum clade credibility tree
VSP3514/VSP3517	VSP3515	VSP3516	VSP3573/VSP3575	VSP3574
OM570187.1	OM570188.1	OM570189.1	OM570193.1	OM570192.1
OK036033.1	OK239528.1	MZ193077.1	OM570191.1	MZ706166.1
OK019676.1	OL386592.1	MZ192573.1	OL596589.1	MZ032796.1
MZ592904.1	OK530785.1	OK217818.1	OL596064.1	MZ006605.1
OM570190.1	OK410086.1	MZ194588.1	OK437047.1	MZ001312.1
OL527208.1	OM542172.1	MZ192615.1	OL680407.1	OK399471.2
OK411747.1	OM241202.1	MZ195251.1	OL596954.1	OK399360.1
OL607395.1	OL367436.1	OK290069.1	OV223046.1	OK252848.1
OL501431.1	OK387547.1	OK221070.1	OK373078.1	OK246878.1
OL359063.1	OK337462.1	MZ214987.1	OU420262.1	OK246384.1
OK591630.1	OM570165.1	MZ167685.1	OV919473.1	OK194449.1
OK532227.1	OL522789.1	MZ100268.1	OU428561.1	OK191112.1
OK532205.1	OL522403.1	MZ035667.1	OU417732.1	OK183304.1
OK531411.1	OL776433.1	MW991017.1	OV828247.1	OK122995.1
OK531340.1	OL748199.1	MW990548.1	OK592482.1	OK017002.1
OK530259.1	OL527180.1	MW990546.1	OV829317.1	MZ747258.1
OK409051.1	OL532168.1	MZ296431.1	MZ810153.1	MZ620073.1
OK408798.1	OL522028.1	MZ192650.1	OU420733.1	MZ619805.1
OK288336.1	OK410542.1	MZ349106.1	OV807357.1	MZ619431.1
OK022966.1	OK394347.1	MZ291398.1	OV828166.1	MZ600026.1
OK016087.1	OK388272.1	MZ280513.1	OM246141.1	MZ592052.1
OK015755.1	OK291580.1	MZ255471.1	OM246116.1	MZ590660.1
OK006411.1	OK118846.1	MZ255186.1	OM246073.1	MZ579412.1
OK006410.1	MZ745079.1	MZ245194.1	OM246065.1	MZ579127.1
MZ863277.1	MZ742742.1	MZ214345.1	OM246005.1	MZ487784.1
OL529799.1	MZ565959.1	MZ213656.1	OM245967.1	MZ447815.1
OL358706.1	MZ386562.1	MZ192468.1	OM244750.1	MZ432638.1
OM140197.1	OL532794.1	MZ185775.1	OM244740.1	MZ412456.1
OL950202.1	OL522636.1	MZ085991.1	OM244627.1	MZ412453.1
OL864552.1	OL239324.1	MZ035139.1	OM244624.1	MZ411749.1
OL748595.1	OM246141.1	OM109620.1	OM244575.1	MZ411744.1
OL731865.1	OM246116.1	OL848847.1	OM244567.1	MZ390857.1
OL729143.1	OM246073.1	OK220048.1	OM244532.1	MZ372246.1
OL649123.1	OM246065.1	OK193248.1	OL984529.1	MZ372181.1
OL636741.1	OM246005.1	MZ319913.1	OU571306.1	MZ372175.1
OL524958.1	OM245967.1	MZ294239.1	OU327261.1	MZ372135.1
OL536091.1	OM244750.1	MZ284301.1	OM246208.1	MZ372134.1
OL524356.1	OM244740.1	MZ283134.1	OM246133.1	MZ372077.1
OL533348.1	OM244627.1	MZ281133.1	OM246086.1	MZ371531.1
OL533193.1	OM244624.1	MZ281126.1	OM246034.1	MZ368256.1
OL523386.1	OM244575.1	MZ271023.1	OM245996.1	MZ368252.1
OL532335.1	OM244567.1	MZ214143.1	OM245932.1	MZ368195.1
OL532319.1	OM244532.1	MZ194211.1	OM245915.1	MZ360317.1
OL532108.1	OL984529.1	MZ187433.1	OM245886.1	MZ358621.1
OL532039.1	OL564636.1	MZ185883.1	OM244733.1	MZ353602.1
OL531989.1	OL527383.1	MZ185882.1	OM244722.1	MZ353599.1
OL531862.1	OL526045.1	MZ185881.1	OM244700.1	MZ342287.1
OL501024.1	OL529175.1	MZ185546.1	OM244688.1	MZ342286.1
OL499464.1	OL358837.1	MZ166586.1	OM244682.1	MZ321332.1
OL499150.1	OL240113.1	MZ132283.1	OM244677.1	MZ315935.1
OL499029.1	OK659987.1	MZ085992.1	OM244645.1	MZ315500.1
OL428416.1	OK656482.1		OM244637.1	MZ315481.1
OK660473.1	OK530517.1			MZ307718.1
OK622260.1	OK525382.1			MZ307504.1
OK621703.1	OK501717.1			MZ307503.1
OK615306.1	OK406329.1			MZ307451.1
OK571314.1	OK402676.1			MZ307121.1
OK532238.1	OK294459.1			MZ298009.1
OK531088.1	OK289282.1			MZ288442.1
OK530968.1	OK239527.1			MZ288254.1
OK529672.1	OM246086.1			MZ283766.1
OK525663.1	OM245996.1			MZ282724.1
OK501970.1	OM245932.1			MZ282460.1
OK472741.1	OM244682.1			MZ280897.1
OK409049.1	OM244677.1			MZ280310.1
OK405430.1	OM244637.1			MZ278274.1
OK238996.1	OM244622.1			MZ271175.1
OK237909.1	OL740649.1			MZ270315.1
OK235581.1	OK487190.1			MZ256054.1
OK226017.1	OM246222.1
OK226014.1	OM246061.1
OK108800.1	OM244640.1
OK009329.1	OM245946.1
MZ914153.1
MZ666507.1
OK531479.1
OK531132.1
OL864439.1
OL525968.1
OK045914.1
OL523232.1
