## Supplementary material for "Multiple Introductions of SARS-CoV-2 Alpha and Delta Variants into White-Tailed Deer in Pennsylvania": Suppl Table 8

### Sheet: TableS8
Table S8. Parameter tuning for time-scale Bayesian maximum clade credibility tree
Clock Model	Tree coalescent	Substitution model	Stepping-stone sampling	Path sampling	Optimal?
Strict Clock	Constant Size	Yang96	-46552.7	-46552.6	No
UCLN	Exponential	SRD06	-46850.9	-46850.9	No
UCLN	Exponential	Default HKY	-46880.6	-46880.2	No
UCLN	Exponential	SRD06	-46849.7	-46849.1	No
UCLN	Bayesian Skyline	SRD06	-46844.4	-46843.5	No
UCLN	Bayesian Skyline	Yang96	-46484.3	-46483.5	Yes
